# Mutational landscape of pure ductal carcinoma in situ and associations with disease prognosis and response to radiotherapy

**DOI:** 10.1101/2025.03.01.25323122

**Authors:** Noor Rizvi, Eliseos J. Mucaki, Emily L. Salmini, Monica Zhang, Sabina Trebinjac, Ezra Hahn, Lawrence Paszat, Sharon Nofech-Mozes, Michael T. Hallett, Eileen Rakovitch, Vanessa Dumeaux

**Author notes:** Corresponding author: Vanessa Dumeaux.

## Abstract

**Background:** Managing Ductal Carcinoma in Situ (DCIS) remains challenging due to the lack of reliable biomarkers to predict radiotherapy (RT) response, leading to both overtreatment of indolent disease and undertreatment of aggressive cases.

**Results:** Through whole-exome sequencing of 147 DCIS cases, we characterized the genomic landscape of pure DCIS and identified genetic alterations associated with the risk of recurrence, either in-situ or invasive. DCIS lesions harbored frequent mutations in established cancer drivers (*PIK3CA*, *TP53*) and genes regulating tissue architecture, which likely enhanced pre-invasive cell fitness but lacked prognostic value. A subset of younger patients exhibited distinct mutational processes characterized by high mutational burden, though these were not linked to recurrence risk. Across the cohort, five mostly mutually exclusive genes (*SH2B2*, *PDZD8*, *MYO7A*, *MUCL3*, *DNASE2B*), involved in cell adhesion, membrane organization, and DNA degradation, were significantly associated with 10-year risk of local recurrence. In RT-treated patients, we identified 27 additional mutated genes uniquely associated with recurrence, along with *SH2B2* and *MUCL3*. Most of these genes were involved in cytoskeletal regulation, cell adhesion, and cell-environment interactions. Mutations in metabolic regulators (*MGAM2* and *AADACL3*) and *REV1*, which mediates DNA damage tolerance, may impair cellular responses to RT-induced stress. Notably, we identified distinct genes prognostic for in-situ versus invasive recurrence: nineteen genes predominantly involved in tissue structural maintenance in in-situ relapse, and thirteen genes primarily affecting cell-cycle and genome-stability pathways in invasive progression. Copy number analyses revealed that pure DCIS exhibits molecular subtype-specific patterns characteristic of invasive disease, with novel alterations associated with recurrence, including three non-adjacent gains and five losses in regions harboring oncogenes, tumor suppressor genes, and genes regulating structural integrity, cell-cell adhesion and interactions.

**Conclusions:** While *TP53*, *PIK3CA*, and recurrent copy number alterations represent early events in tumorigenesis, they lack prognostic value in pure DCIS, underscoring the need for alternative biomarkers. Our findings identify key genetic alterations associated with local recurrence and RT resistance. We further uncovered distinct molecular programs underlying in-situ versus invasive recurrence, with mutations affecting tissue structural maintenance in in-situ relapse and cell-cycle/genome-stability pathways in invasive progression.
