## Supplementary Table 3 for "Mutational landscape of pure ductal carcinoma in situ and associations with disease prognosis and response to radiotherapy"

### Sheet: Lists vs Lists
Third Party Master List	Count	Lin et al	Hernandez et al	Nagasawa et al	Kim et al	Nachmanson et al	Pareja et al	Abba et al	Kader et al	Strand et al	Kaplan et al	Trinh et al	Pang et al	Lips et al	Rizvi et al
						only studies DCIS	Note: this study looks at synchronous DCIS, DCIS, IDC. no genes were found to be only in pure dcis or only idc from all samples combined, marked as blue as they are found in both	only studies DCIS	Note: this study looks at recurrent DCIS, pure DCIS, recurrent IDC. no genes were found to be only in pure dcis or only idc from all samples combined, marked as blue as they are found in both		Note: this study looks at synchronous DCIS. no genes were found to be only in pure dcis or only idc from all samples combined, marked as blue as they are found in both	only studies synchronous	only pure DCIS	found in invasive recurrence only	includes prognostic gene lists (see legend)
PIK3CA	13	PIK3CA	PIK3CA	GATA3	TP53	ERBB2	TP53	TP53	TP53	none	MCL1	CBX7	PIK3CA	TP53	PIK3CA		Legend
TP53	12	TP53		PIK3CA	PIK3CA	TP53	PIK3CA	PIK3CA	PIK3CA		CKS1B	AP2B1	GATA3	PIK3CA	FSIP2		Third-party studies	Rizvi et al
GATA3	9	GATA3		DCHS1	MAML2	PIK3CA	GATA3	GATA3	GATA3		ERBB2	DC70	TP53	PLEC	KIR3DL3		DCIS + IBC	top 50
ERBB2	7	ERBB2		COL6A1	CBFB	AKT3	PTEN	MLL3	ERBB2		JAK1	DCAF16	RUNX1	FOXA1	ADGRV1		DCIS only	prognostic in all
SF3B1	5	CBFB		CHD7	AKT1	CDH1	KMT2A	CDH1	TBX3		IKZF1	IGFALS	TSC2	EGFR	MTO15B		IBC only	prognostic in RT
AKT1	5	SF3B1		SF3B1	CLTCL1	PCM1	CBFB	MAP2K4	AKT1		APLNR	RAB1B	ARID1A	FLG2	DNAH12			unique invasive prognostic in RT
ATM	5	MAP3K1		TP53	FANCE	MYC	AKT1	TBX3	PIK3R1		BCL11B	ITPR3	AKT3	SMAD4	DNHD1			unique in-situ prognostic in RT
CBFB	4	PIK3R1		INO80	FGFR2	KMT2C	SOX2	NF1			PAX5	TP53	ATM	NOTCH2	MUC4
PIK3R1	4	CDKN1B			NTRK3	PPM1D	ERBB2	ATM			GATA1	ABI3	BRCA1	ERBB2	SVEP1
KMT2C	4	FLT3			PCM1	BRCA1	SPEN	ARID1A			HNF1B	ADAMTSL5	CBFB	KMT2C	ZNF469
CDH1	4	ZFP36L1			ATM	ATM	ARID1B				KDM5C	ADRB3	CCND1	TENM2	CCDC168
FOXA1	4	NF1			GATA3	MET	IFNGR1				ELF3	AIM1L	CCND2	ABCA13	COL181A1
TBX3	4	SNAP25			MLL3	SPEN	ATR				FAT1	ANGPTL6	CDH1	CDH23	GRIN3B
MAP3K1	3	KMT2C			PIK3R1	FOXA1	CDKN2A				FOXA1	CELF2	CDKN2A	DMGDH	K1AA1109
NOTCH1	3	NOTCH1			PTEN	GATA3	IGF1R				PTPRT	GGT7	ERBB2	SLC24A1	MUC5AC
PTEN	3	AR			ATP1A1	CIC	APC				AMER1	LHX3	ESR1	AKT1	PIEZO2
BRCA1	3				BCOR	ERBB3	ZFHX3				WT1	LLGL2	FGFR1	TMEM132C	RELN
NF1	2				BRCA2	AKT1	CIC				TP53	PCDHA9	FGFR3	ATM	TNS1
PCM1	2				GNAS	TPX3	MAP3K1				MAP3K1	PKP2	FGFR4	XPO1	ZFYVE26
MLL3	2				LHFP	SF3B1	ERRFI1				GATA3	SF3A1	FOXA1	IL8	BIRC6
GNAS	2				MKL1		KDM5C				KMT2C	SLC25A37	KRAS	FBXW11	CACNA1H
AKT3	2				MYH11		XPO1				PTEN	CDH1	MAP2K4	MEF2A	CFAP46
SPEN	2				NACA		GNAS				PIK3CA	UCHL5	NBN		PKD1L3
CIC	2				NOTCH1		PARK2				SF3B1	C2orf57	NF2		SPATA31E1
ERBB3	2				NOTCH1		IRS2					CD276	PIK3R1		TP53
CDKN2A	2				PDGFRA		NCOR1					CHDH	PTCH1		CCDC88C
KDM5C	2				PMS1		TP63					DOCK7	RAD51D		DCHB2
XPO1	2				SMARCA4		JAK3					ESRRG	SF3B1		FMN1
FGFR4	2						ARID2					HADHB	STK11		HMCN2
MAP2K4	2						ATRX					OR8A1	TBX3		MAP1A
ARID1A	2						KDM5A					PHRF1			MUC22
CDKN1B	1						IGF1					RAD50			NAV2
FLT3	1						CDKN2C					SHB			RREB1
ZFP36L1	1						GATA2					PIK3CA			STARD9
SNAP25	1						FGFR4					SRD5A3			AC099489.1
AR	1						EZH2					USP11			ACACB
DCHS1	1						BRCA1					FGD1			C10orf71
COL6A1	1						ERBB3					GUSB			CEACAM20
CHD7	1						TBX3					HCN1			COL4A3
INO80	1						NOTCH1					HEATR6			GOLGB1
MAML2	1						TET1					PDE1C			HEG1
CLTCL1	1											ROBO4			HIVEP1
FANCE	1														IQCA1L
FGFR2	1														LOXHD1
NTRK3	1														LRBA
ATP1A1	1														MUC3A
BCOR	1														PCDH15
BRCA2	1														PRAG1
LHFP	1														PTPRB
MKL1	1														WDFY4
MYH11	1														SH2B2
NACA	1														MYO7A
PDGFRA	1														MUCL3
PMS1	1														DNASE2B
SMARCA4	1														PDZD8
MYC	1														WWC1
PPM1D	1														KRT1
MET	1														ABCA2
TPX3	1														CEP128
KMT2A	1														PTPN13
SOX2	1														AADACL3
ARID1B	1														PCSK1
IFNGR1	1														TMEM132C
ATR	1														SORBS1
IGF1R	1														CTBP2
APC	1														TTLL10
ZFHX3	1														EML5
ERRFI1	1														MGAM2
PARK2	1														CFAP47
IRS2	1														TBC1D4
NCOR1	1														ANO6
TP63	1														SH2B2
JAK3	1														REV1
ARID2	1														C6orf118
ATRX	1														MUCL3
KDM5A	1														MAGEC3
IGF1	1														EXD3
CDKN2C	1														NPFFR1
GATA2	1														GLI3
EZH2	1														ZNF641
TET1	1														AFF3
MCL1	1														MROH2B
CKS1B	1														CALU
JAK1	1														KIF24
IKZF1	1														ZSWIM6
APLNR	1														CEP295
BCL11B	1														SETX
PAX5	1														CACNA1I
GATA1	1														EPRS1
HNF1B	1														HDAC6
ELF3	1														NEXMIF
FAT1	1														NIBAN1
PTPRT	1														PDCD6IP
AMER1	1														PRRT4
WT1	1														SLC3A1
CBX7	1														TNKS1BP1
AP2B1	1														TYK2
DC70	1														PIEZO1
DCAF16	1														PRAG1
IGFALS	1														WDFY4
RAB1B	1														FOCAD
ITPR3	1														DMD
ABI3	1														MSLNL
ADAMTSL5	1														OR52L1
ADRB3	1														PLBD1
AIM1L	1														PRUNE2
ANGPTL6	1														SH3TC1
CELF2	1														XYLT2
GGT7	1														ZNF646
LHX3	1														ACTL9
LLGL2	1														FANCM
PCDHA9	1														NAA25
PKP2	1														PCDHB10
SF3A1	1														ECPAS
SLC25A37	1														GPR150
UCHL5	1														SHANK3
C2orf57	1
CD276	1
CHDH	1
RUNX1	1
TSC2	1
CCND1	1
CCND2	1
ESR1	1
FGFR1	1
FGFR3	1
KRAS	1
NBN	1
NF2	1
PTCH1	1
RAD51D	1
STK11	1
PLEC	1
EGFR	1
FLG2	1
SMAD4	1
NOTCH2	1
TENM2	1
ABCA13	1
CDH23	1
DMGDH	1
SLC24A1	1
TMEM132C	2
IL8	1
FBXW11	1
FSIP2	1
KIR3DL3	1
ADGRV1	1
MTO15B	1
DNAH12	1
DNHD1	1
MUC4	1
SVEP1	1
ZNF469	1
CCDC168	1
COL181A1	1
GRIN3B	1
K1AA1109	1
MUC5AC	1
PIEZO2	1
RELN	1
TNS1	1
ZFYVE26	1
BIRC6	1
CACNA1H	1
CFAP46	1
PKD1L3	1
SPATA31E1	1
CCDC88C	1
DCHB2	1
FMN1	1
HMCN2	1
MAP1A	1
MUC22	1
NAV2	1
RREB1	1
STARD9	1
AC099489.1	1
ACACB	1
C10orf71	1
CEACAM20	1
COL4A3	1
GOLGB1	1
HEG1	1
HIVEP1	1
IQCA1L	1
LOXHD1	1
LRBA	1
MUC3A	1
PCDH15	1
PRAG1	1
PTPRB	1
WDFY4	1
SH2B2	1
MYO7A	1
MUCL3	1
DNASE2B	1
PDZD8	1
WWC1	1
KRT1	1
ABCA2	1
CEP128	1
PTPN13	1
AADACL3	1
PCSK1	1
TMEM132C	2
SORBS1	1
CTBP2	1
TTLL10	1
EML5	1
MGAM2	1
CFAP47	1
TBC1D4	1
ANO6	1
SH2B2	1
REV1	1
C6orf118	1
MUCL3	1
MAGEC3	1
EXD3	1
NPFFR1	1
GLI3	1
ZNF641	1
AFF3	1
MROH2B	1
CALU	1
KIF24	1
ZSWIM6	1
CEP295	1
SETX	1
CACNA1I	1
EPRS1	1
HDAC6	1
NEXMIF	1
NIBAN1	1
PDCD6IP	1
PRRT4	1
SLC3A1	1
TNKS1BP1	1
TYK2	1
PIEZO1	1
PRAG1	1
WDFY4	1
FOCAD	1
DMD	1
MSLNL	1
OR52L1	1
PLBD1	1
PRUNE2	1
SH3TC1	1
XYLT2	1
ZNF646	1
ACTL9	1
FANCM	1
NAA25	1
PCDHB10	1
ECPAS	1
GPR150	1
SHANK3	1

### Sheet: Lists vc All pt
Gene	Count	Lin et al	Hernandez et al	Nagasawa et al	Kim et al	Nachmanson et al	Pareja et al	Abba et al	Kader et al	Strand et al	Kaplan et al	Trinh et al	Pang et al	Lips et al
SH2B2	0	PIK3CA	PIK3CA	GATA3	TP53	ERBB2	TP53	TP53	TP53	none	MCL1	CBX7	PIK3CA	TP53
MYO7A	0	TP53		PIK3CA	PIK3CA	TP53	PIK3CA	PIK3CA	PIK3CA		CKS1B	AP2B1	GATA3	PIK3CA
MUCL3	0	GATA3		DCHS1	MAML2	PIK3CA	GATA3	GATA3	GATA3		ERBB2	DC70	TP53	PLEC
DNASE2B	0	ERBB2		COL6A1	CBFB	AKT3	PTEN	MLL3	ERBB2		JAK1	DCAF16	RUNX1	FOXA1
PDZD8	0	CBFB		CHD7	AKT1	CDH1	KMT2A	CDH1	TBX3		IKZF1	IGFALS	TSC2	EGFR
		SF3B1		SF3B1	CLTCL1	PCM1	CBFB	MAP2K4	AKT1		APLNR	RAB1B	ARID1A	FLG2
		MAP3K1		TP53	FANCE	MYC	AKT1	TBX3	PIK3R1		BCL11B	ITPR3	AKT3	SMAD4
		PIK3R1		INO80	FGFR2	KMT2C	SOX2	NF1			PAX5	TP53	ATM	NOTCH2
		CDKN1B			NTRK3	PPM1D	ERBB2	ATM			GATA1	ABI3	BRCA1	ERBB2
		FLT3			PCM1	BRCA1	SPEN	ARID1A			HNF1B	ADAMTSL5	CBFB	KMT2C
		ZFP36L1			ATM	ATM	ARID1B				KDM5C	ADRB3	CCND1	TENM2
		NF1			GATA3	MET	IFNGR1				ELF3	AIM1L	CCND2	ABCA13
		SNAP25			MLL3	SPEN	ATR				FAT1	ANGPTL6	CDH1	CDH23
		KMT2C			PIK3R1	FOXA1	CDKN2A				FOXA1	CELF2	CDKN2A	DMGDH
		NOTCH1			PTEN	GATA3	IGF1R				PTPRT	GGT7	ERBB2	SLC24A1
		AR			ATP1A1	CIC	APC				AMER1	LHX3	ESR1	AKT1
					BCOR	ERBB3	ZFHX3				WT1	LLGL2	FGFR1	TMEM132C
					BRCA2	AKT1	CIC				TP53	PCDHA9	FGFR3	ATM
					GNAS	TPX3	MAP3K1				MAP3K1	PKP2	FGFR4	XPO1
					LHFP	SF3B1	ERRFI1				GATA3	SF3A1	FOXA1	IL8
					MKL1		KDM5C				KMT2C	SLC25A37	KRAS	FBXW11
					MYH11		XPO1				PTEN	CDH1	MAP2K4	MEF2A
					NACA		GNAS				PIK3CA	UCHL5	NBN
					NOTCH1		PARK2				SF3B1	C2orf57	NF2
					NOTCH1		IRS2					CD276	PIK3R1
					PDGFRA		NCOR1					CHDH	PTCH1
					PMS1		TP63					DOCK7	RAD51D
					SMARCA4		JAK3					ESRRG	SF3B1
							ARID2					HADHB	STK11
							ATRX					OR8A1	TBX3
							KDM5A					PHRF1
							IGF1					RAD50
							CDKN2C					SHB
							GATA2					PIK3CA
							FGFR4					SRD5A3
							EZH2					USP11
							BRCA1					FGD1
							ERBB3					GUSB
							TBX3					HCN1
							NOTCH1					HEATR6
							TET1					PDE1C
												ROBO4
						only studies DCIS	Note: this study looks at synchronous DCIS, DCIS, IDC. no genes were found to be only in pure dcis or only idc from all samples combined, marked as blue as they are found in both	only studies DCIS	Note: this study looks at recurrent DCIS, pure DCIS, recurrent IDC. no genes were found to be only in pure dcis or only idc from all samples combined, marked as blue as they are found in both		Note: this study looks at synchronous DCIS. no genes were found to be only in pure dcis or only idc from all samples combined, marked as blue as they are found in both	only studies synchronous	only pure DCIS	found in invasive recurrence only

### Sheet: Lists vs RT pt
Gene	Count	Lin et al	Hernandez et al	Nagasawa et al	Kim et al	Nachmanson et al	Pareja et al	Abba et al	Kader et al	Strand et al	Kaplan et al	Trinh et al	Pang et al	Lips et al
WWC1	0	PIK3CA	PIK3CA	GATA3	TP53	ERBB2	TP53	TP53	TP53	none	MCL1	CBX7	PIK3CA	TP53
KRT1	0	TP53		PIK3CA	PIK3CA	TP53	PIK3CA	PIK3CA	PIK3CA		CKS1B	AP2B1	GATA3	PIK3CA
ABCA2	0	GATA3		DCHS1	MAML2	PIK3CA	GATA3	GATA3	GATA3		ERBB2	DC70	TP53	PLEC
CEP128	0	ERBB2		COL6A1	CBFB	AKT3	PTEN	MLL3	ERBB2		JAK1	DCAF16	RUNX1	FOXA1
PTPN13	0	CBFB		CHD7	AKT1	CDH1	KMT2A	CDH1	TBX3		IKZF1	IGFALS	TSC2	EGFR
AADACL3	0	SF3B1		SF3B1	CLTCL1	PCM1	CBFB	MAP2K4	AKT1		APLNR	RAB1B	ARID1A	FLG2
PCSK1	0	MAP3K1		TP53	FANCE	MYC	AKT1	TBX3	PIK3R1		BCL11B	ITPR3	AKT3	SMAD4
TMEM132C	1	PIK3R1		INO80	FGFR2	KMT2C	SOX2	NF1			PAX5	TP53	ATM	NOTCH2
SORBS1	0	CDKN1B			NTRK3	PPM1D	ERBB2	ATM			GATA1	ABI3	BRCA1	ERBB2
CTBP2	0	FLT3			PCM1	BRCA1	SPEN	ARID1A			HNF1B	ADAMTSL5	CBFB	KMT2C
TTLL10	0	ZFP36L1			ATM	ATM	ARID1B				KDM5C	ADRB3	CCND1	TENM2
EML5	0	NF1			GATA3	MET	IFNGR1				ELF3	AIM1L	CCND2	ABCA13
MGAM2	0	SNAP25			MLL3	SPEN	ATR				FAT1	ANGPTL6	CDH1	CDH23
CFAP47	0	KMT2C			PIK3R1	FOXA1	CDKN2A				FOXA1	CELF2	CDKN2A	DMGDH
TBC1D4	0	NOTCH1			PTEN	GATA3	IGF1R				PTPRT	GGT7	ERBB2	SLC24A1
ANO6	0	AR			ATP1A1	CIC	APC				AMER1	LHX3	ESR1	AKT1
SH2B2	0				BCOR	ERBB3	ZFHX3				WT1	LLGL2	FGFR1	TMEM132C
REV1	0				BRCA2	AKT1	CIC				TP53	PCDHA9	FGFR3	ATM
C6orf118	0				GNAS	TPX3	MAP3K1				MAP3K1	PKP2	FGFR4	XPO1
MUCL3	0				LHFP	SF3B1	ERRFI1				GATA3	SF3A1	FOXA1	IL8
MAGEC3	0				MKL1		KDM5C				KMT2C	SLC25A37	KRAS	FBXW11
EXD3	0				MYH11		XPO1				PTEN	CDH1	MAP2K4	MEF2A
NPFFR1	0				NACA		GNAS				PIK3CA	UCHL5	NBN
GLI3	0				NOTCH1		PARK2				SF3B1	C2orf57	NF2
ZNF641	0				NOTCH1		IRS2					CD276	PIK3R1
AFF3	0				PDGFRA		NCOR1					CHDH	PTCH1
MROH2B	0				PMS1		TP63					DOCK7	RAD51D
CALU	0				SMARCA4		JAK3					ESRRG	SF3B1
KIF24	0						ARID2					HADHB	STK11
							ATRX					OR8A1	TBX3
							KDM5A					PHRF1
							IGF1					RAD50
							CDKN2C					SHB
							GATA2					PIK3CA
							FGFR4					SRD5A3
							EZH2					USP11
							BRCA1					FGD1
							ERBB3					GUSB
							TBX3					HCN1
							NOTCH1					HEATR6
							TET1					PDE1C
												ROBO4
						only studies DCIS	Note: this study looks at synchronous DCIS, DCIS, IDC. no genes were found to be only in pure dcis or only idc from all samples combined, marked as blue as they are found in both	only studies DCIS	Note: this study looks at recurrent DCIS, pure DCIS, recurrent IDC. no genes were found to be only in pure dcis or only idc from all samples combined, marked as blue as they are found in both		Note: this study looks at synchronous DCIS. no genes were found to be only in pure dcis or only idc from all samples combined, marked as blue as they are found in both	only studies synchronous	only pure DCIS	found in invasive recurrence only

### Sheet: Lists vc INVA in RT
Gene	Count	Lin et al	Hernandez et al	Nagasawa et al	Kim et al	Nachmanson et al	Pareja et al	Abba et al	Kader et al	Strand et al	Kaplan et al	Trinh et al	Pang et al	Lips et al
ZSWIM6	0	PIK3CA	PIK3CA	GATA3	TP53	ERBB2	TP53	TP53	TP53	none	MCL1	CBX7	PIK3CA	TP53
CEP295	0	TP53		PIK3CA	PIK3CA	TP53	PIK3CA	PIK3CA	PIK3CA		CKS1B	AP2B1	GATA3	PIK3CA
SETX	0	GATA3		DCHS1	MAML2	PIK3CA	GATA3	GATA3	GATA3		ERBB2	DC70	TP53	PLEC
CACNA1I	0	ERBB2		COL6A1	CBFB	AKT3	PTEN	MLL3	ERBB2		JAK1	DCAF16	RUNX1	FOXA1
EPRS1	0	CBFB		CHD7	AKT1	CDH1	KMT2A	CDH1	TBX3		IKZF1	IGFALS	TSC2	EGFR
HDAC6	0	SF3B1		SF3B1	CLTCL1	PCM1	CBFB	MAP2K4	AKT1		APLNR	RAB1B	ARID1A	FLG2
NEXMIF	0	MAP3K1		TP53	FANCE	MYC	AKT1	TBX3	PIK3R1		BCL11B	ITPR3	AKT3	SMAD4
NIBAN1	0	PIK3R1		INO80	FGFR2	KMT2C	SOX2	NF1			PAX5	TP53	ATM	NOTCH2
PDCD6IP	0	CDKN1B			NTRK3	PPM1D	ERBB2	ATM			GATA1	ABI3	BRCA1	ERBB2
PRRT4	0	FLT3			PCM1	BRCA1	SPEN	ARID1A			HNF1B	ADAMTSL5	CBFB	KMT2C
SLC3A1	0	ZFP36L1			ATM	ATM	ARID1B				KDM5C	ADRB3	CCND1	TENM2
TNKS1BP1	0	NF1			GATA3	MET	IFNGR1				ELF3	AIM1L	CCND2	ABCA13
TYK2	0	SNAP25			MLL3	SPEN	ATR				FAT1	ANGPTL6	CDH1	CDH23
		KMT2C			PIK3R1	FOXA1	CDKN2A				FOXA1	CELF2	CDKN2A	DMGDH
		NOTCH1			PTEN	GATA3	IGF1R				PTPRT	GGT7	ERBB2	SLC24A1
		AR			ATP1A1	CIC	APC				AMER1	LHX3	ESR1	AKT1
					BCOR	ERBB3	ZFHX3				WT1	LLGL2	FGFR1	TMEM132C
					BRCA2	AKT1	CIC				TP53	PCDHA9	FGFR3	ATM
					GNAS	TPX3	MAP3K1				MAP3K1	PKP2	FGFR4	XPO1
					LHFP	SF3B1	ERRFI1				GATA3	SF3A1	FOXA1	IL8
					MKL1		KDM5C				KMT2C	SLC25A37	KRAS	FBXW11
					MYH11		XPO1				PTEN	CDH1	MAP2K4	MEF2A
					NACA		GNAS				PIK3CA	UCHL5	NBN
					NOTCH1		PARK2				SF3B1	C2orf57	NF2
					NOTCH1		IRS2					CD276	PIK3R1
					PDGFRA		NCOR1					CHDH	PTCH1
					PMS1		TP63					DOCK7	RAD51D
					SMARCA4		JAK3					ESRRG	SF3B1
							ARID2					HADHB	STK11
							ATRX					OR8A1	TBX3
							KDM5A					PHRF1
							IGF1					RAD50
							CDKN2C					SHB
							GATA2					PIK3CA
							FGFR4					SRD5A3
							EZH2					USP11
							BRCA1					FGD1
							ERBB3					GUSB
							TBX3					HCN1
							NOTCH1					HEATR6
							TET1					PDE1C
												ROBO4
						only studies DCIS	Note: this study looks at synchronous DCIS, DCIS, IDC. no genes were found to be only in pure dcis or only idc from all samples combined, marked as blue as they are found in both	only studies DCIS	Note: this study looks at recurrent DCIS, pure DCIS, recurrent IDC. no genes were found to be only in pure dcis or only idc from all samples combined, marked as blue as they are found in both		Note: this study looks at synchronous DCIS. no genes were found to be only in pure dcis or only idc from all samples combined, marked as blue as they are found in both	only studies synchronous	only pure DCIS	found in invasive recurrence only

### Sheet: Lists vs DCIS in RT
Gene	Count	Lin et al	Hernandez et al	Nagasawa et al	Kim et al	Nachmanson et al	Pareja et al	Abba et al	Kader et al	Strand et al	Kaplan et al	Trinh et al	Pang et al	Lips et al
PIEZO1	0	PIK3CA	PIK3CA	GATA3	TP53	ERBB2	TP53	TP53	TP53	none	MCL1	CBX7	PIK3CA	TP53
PRAG1	0	TP53		PIK3CA	PIK3CA	TP53	PIK3CA	PIK3CA	PIK3CA		CKS1B	AP2B1	GATA3	PIK3CA
WDFY4	0	GATA3		DCHS1	MAML2	PIK3CA	GATA3	GATA3	GATA3		ERBB2	DC70	TP53	PLEC
FOCAD	0	ERBB2		COL6A1	CBFB	AKT3	PTEN	MLL3	ERBB2		JAK1	DCAF16	RUNX1	FOXA1
DMD	0	CBFB		CHD7	AKT1	CDH1	KMT2A	CDH1	TBX3		IKZF1	IGFALS	TSC2	EGFR
MSLNL	0	SF3B1		SF3B1	CLTCL1	PCM1	CBFB	MAP2K4	AKT1		APLNR	RAB1B	ARID1A	FLG2
OR52L1	0	MAP3K1		TP53	FANCE	MYC	AKT1	TBX3	PIK3R1		BCL11B	ITPR3	AKT3	SMAD4
PLBD1	0	PIK3R1		INO80	FGFR2	KMT2C	SOX2	NF1			PAX5	TP53	ATM	NOTCH2
PRUNE2	0	CDKN1B			NTRK3	PPM1D	ERBB2	ATM			GATA1	ABI3	BRCA1	ERBB2
SH3TC1	0	FLT3			PCM1	BRCA1	SPEN	ARID1A			HNF1B	ADAMTSL5	CBFB	KMT2C
XYLT2	0	ZFP36L1			ATM	ATM	ARID1B				KDM5C	ADRB3	CCND1	TENM2
ZNF646	0	NF1			GATA3	MET	IFNGR1				ELF3	AIM1L	CCND2	ABCA13
ACTL9	0	SNAP25			MLL3	SPEN	ATR				FAT1	ANGPTL6	CDH1	CDH23
FANCM	0	KMT2C			PIK3R1	FOXA1	CDKN2A				FOXA1	CELF2	CDKN2A	DMGDH
NAA25	0	NOTCH1			PTEN	GATA3	IGF1R				PTPRT	GGT7	ERBB2	SLC24A1
PCDHB10	0	AR			ATP1A1	CIC	APC				AMER1	LHX3	ESR1	AKT1
ECPAS	0				BCOR	ERBB3	ZFHX3				WT1	LLGL2	FGFR1	TMEM132C
GPR150	0				BRCA2	AKT1	CIC				TP53	PCDHA9	FGFR3	ATM
SHANK3	0				GNAS	TPX3	MAP3K1				MAP3K1	PKP2	FGFR4	XPO1
					LHFP	SF3B1	ERRFI1				GATA3	SF3A1	FOXA1	IL8
					MKL1		KDM5C				KMT2C	SLC25A37	KRAS	FBXW11
					MYH11		XPO1				PTEN	CDH1	MAP2K4	MEF2A
					NACA		GNAS				PIK3CA	UCHL5	NBN
					NOTCH1		PARK2				SF3B1	C2orf57	NF2
					NOTCH1		IRS2					CD276	PIK3R1
					PDGFRA		NCOR1					CHDH	PTCH1
					PMS1		TP63					DOCK7	RAD51D
					SMARCA4		JAK3					ESRRG	SF3B1
							ARID2					HADHB	STK11
							ATRX					OR8A1	TBX3
							KDM5A					PHRF1
							IGF1					RAD50
							CDKN2C					SHB
							GATA2					PIK3CA
							FGFR4					SRD5A3
							EZH2					USP11
							BRCA1					FGD1
							ERBB3					GUSB
							TBX3					HCN1
							NOTCH1					HEATR6
							TET1					PDE1C
												ROBO4
						only studies DCIS	Note: this study looks at synchronous DCIS, DCIS, IDC. no genes were found to be only in pure dcis or only idc from all samples combined, marked as blue as they are found in both	only studies DCIS	Note: this study looks at recurrent DCIS, pure DCIS, recurrent IDC. no genes were found to be only in pure dcis or only idc from all samples combined, marked as blue as they are found in both		Note: this study looks at synchronous DCIS. no genes were found to be only in pure dcis or only idc from all samples combined, marked as blue as they are found in both	only studies synchronous	only pure DCIS	found in invasive recurrence only

### Sheet: Lists vs Data
Gene	Count	Lin et al	Hernandez et al	Nagasawa et al	Kim et al	Nachmanson et al	Pareja et al	Abba et al	Kader et al	Strand et al	Kaplan et al	Trinh et al	Pang et al	Lips et al
PIK3CA	12	PIK3CA	PIK3CA	GATA3	TP53	ERBB2	TP53	TP53	TP53	none	MCL1	CBX7	PIK3CA	TP53
FSIP2	0	TP53		PIK3CA	PIK3CA	TP53	PIK3CA	PIK3CA	PIK3CA		CKS1B	AP2B1	GATA3	PIK3CA
KIR3DL3	0	GATA3		DCHS1	MAML2	PIK3CA	GATA3	GATA3	GATA3		ERBB2	DC70	TP53	PLEC
ADGRV1	0	ERBB2		COL6A1	CBFB	AKT3	PTEN	MLL3	ERBB2		JAK1	DCAF16	RUNX1	FOXA1
MTO15B	0	CBFB		CHD7	AKT1	CDH1	KMT2A	CDH1	TBX3		IKZF1	IGFALS	TSC2	EGFR
DNAH12	0	SF3B1		SF3B1	CLTCL1	PCM1	CBFB	MAP2K4	AKT1		APLNR	RAB1B	ARID1A	FLG2
DNHD1	0	MAP3K1		TP53	FANCE	MYC	AKT1	TBX3	PIK3R1		BCL11B	ITPR3	AKT3	SMAD4
MUC4	0	PIK3R1		INO80	FGFR2	KMT2C	SOX2	NF1			PAX5	TP53	ATM	NOTCH2
SVEP1	0	CDKN1B			NTRK3	PPM1D	ERBB2	ATM			GATA1	ABI3	BRCA1	ERBB2
ZNF469	0	FLT3			PCM1	BRCA1	SPEN	ARID1A			HNF1B	ADAMTSL5	CBFB	KMT2C
CCDC168	0	ZFP36L1			ATM	ATM	ARID1B				KDM5C	ADRB3	CCND1	TENM2
COL181A1	0	NF1			GATA3	MET	IFNGR1				ELF3	AIM1L	CCND2	ABCA13
GRIN3B	0	SNAP25			MLL3	SPEN	ATR				FAT1	ANGPTL6	CDH1	CDH23
K1AA1109	0	KMT2C			PIK3R1	FOXA1	CDKN2A				FOXA1	CELF2	CDKN2A	DMGDH
MUC5AC	0	NOTCH1			PTEN	GATA3	IGF1R				PTPRT	GGT7	ERBB2	SLC24A1
PIEZO2	0	AR			ATP1A1	CIC	APC				AMER1	LHX3	ESR1	AKT1
RELN	0				BCOR	ERBB3	ZFHX3				WT1	LLGL2	FGFR1	TMEM132C
TNS1	0				BRCA2	AKT1	CIC				TP53	PCDHA9	FGFR3	ATM
ZFYVE26	0				GNAS	TPX3	MAP3K1				MAP3K1	PKP2	FGFR4	XPO1
BIRC6	0				LHFP	SF3B1	ERRFI1				GATA3	SF3A1	FOXA1	IL8
CACNA1H	0				MKL1		KDM5C				KMT2C	SLC25A37	KRAS	FBXW11
CFAP46	0				MYH11		XPO1				PTEN	CDH1	MAP2K4	MEF2A
PKD1L3	0				NACA		GNAS				PIK3CA	UCHL5	NBN
SPATA31E1	0				NOTCH1		PARK2				SF3B1	C2orf57	NF2
TP53	11				NOTCH1		IRS2					CD276	PIK3R1
CCDC88C	0				PDGFRA		NCOR1					CHDH	PTCH1
DCHB2	0				PMS1		TP63					DOCK7	RAD51D
FMN1	0				SMARCA4		JAK3					ESRRG	SF3B1
HMCN2	0						ARID2					HADHB	STK11
MAP1A	0						ATRX					OR8A1	TBX3
MUC22	0						KDM5A					PHRF1
NAV2	0						IGF1					RAD50
RREB1	0						CDKN2C					SHB
STARD9	0						GATA2					PIK3CA
AC099489.1	0						FGFR4					SRD5A3
ACACB	0						EZH2					USP11
C10orf71	0						BRCA1					FGD1
CEACAM20	0						ERBB3					GUSB
COL4A3	0						TBX3					HCN1
GOLGB1	0						NOTCH1					HEATR6
HEG1	0						TET1					PDE1C
HIVEP1	0											ROBO4
IQCA1L	0
LOXHD1	0
LRBA	0
MUC3A	0
PCDH15	0
PRAG1	0
PTPRB	0
WDFY4	0
						only studies DCIS	Note: this study looks at synchronous DCIS, DCIS, IDC. no genes were found to be only in pure dcis or only idc from all samples combined, marked as blue as they are found in both	only studies DCIS	Note: this study looks at recurrent DCIS, pure DCIS, recurrent IDC. no genes were found to be only in pure dcis or only idc from all samples combined, marked as blue as they are found in both		Note: this study looks at synchronous DCIS. no genes were found to be only in pure dcis or only idc from all samples combined, marked as blue as they are found in both	only studies synchronous	only pure DCIS	found in invasive recurrence only

### Sheet: Supplementary Graphs
Lin
Hernandez
Nagasawa
Kim
Nachmanson
Pareja
Abba
Kader
Kaplan
Trinh
Pang
Lips
